# Cross-Sectional Validation of an 8-Electrode Multi-Frequency Bioelectrical Impedance Analysis (BIA) Device Against Dual-Energy X-ray Absorptiometry (DEXA) for Body Composition Assessment in Indian Adults

**DOI:** 10.64898/2026.05.24.26353564

**Authors:** Aditya Bheda, Monika Sharma, Neha Jokare, Shreya Kapoor, Jitendra Chouksey

## Abstract

**Background:** Obesity is becoming a global health crisis, and it leads to various metabolic disorders. Body mass index fails to differentiate fat mass from lean mass and systematically misclassifies adiposity risk - a limitation particularly pronounced in South Asian adults, who exhibit characteristically elevated visceral adiposity and reduced appendicular lean mass at a normal BMI. The 2025 Lancet Commission explicitly recommends direct adiposity measurement beyond BMI for obesity diagnosis. Weight loss interventions - whether dietary, behavioural, or pharmacological - are consistently associated with concurrent reductions in both fat mass and lean mass, making body composition monitoring essential beyond scale weight alone. Although DEXA is globally accepted as a gold standard for body composition analysis, the accessibility of DEXA is limited, particularly in resource-constrained low and middle-income countries such as India. BIA devices are a convenient low-cost option to DEXA and can be used for body composition analysis more frequently than a DEXA scan to provide longitudinal data. The aim of this study is to validate 8 electrode BIA devices as a viable alternative to DEXA scan for the South Asian population.

**Methods:** A prospective cross-sectional validation study was conducted following ethics committee approval, with a priori sample size estimation (α = 0.05, power = 80%). Fifty-eight healthy adults (n=58) underwent three BIA measurements and one DEXA scan each. To ensure statistical independence, the three BIA readings per participant were averaged, yielding 58 final measurements for validation. Body fat percentage, lean mass and fat mass were evaluated using Python with statistical analyses like Bland–Altman analysis, Pearson correlation, ICC and regression analysis.

**Results:** In this BIA vs DEXA study, the Pearson correlation was strong across all three outcomes (fat%: r = 0.97; fat mass: r = 0.98; lean mass: r = 0.96), with ICC (2,1) values of 0.94, 0.97, and 0.91 confirming excellent absolute agreement. Mean absolute error was 3.40% for fat percentage, 1.96 kg for fat mass, and 3.37 kg for lean mass. BIA systematically underestimated body fat percentage (bias −1.96%, 95% CI: −2.91% to −1.01%; LoA: −9.04% to +5.12%) and fat mass (bias −0.72 kg, 95% CI: −1.38 to −0.07 kg; LoA: −5.59 to +4.14 kg), while overestimating lean mass by +3.08 kg (95% CI: +2.34 to +3.82 kg; LoA: −2.46 to +8.62 kg).

**Conclusions:** The 8-electrode BIA device shows clinically acceptable agreement with DEXA for body composition assessment in healthy Indian adults. It offers a radiation-free, cost-effective, accessible, and portable alternative to DEXA, making it suitable for longitudinal monitoring and trend detection. The device is particularly valuable for obesity screening and for tracking body composition changes during weight loss interventions at the population level, addressing the critical need for accessible body composition assessment in resource-limited settings.
