## Supplementary material for "Cross-Sectional Validation of an 8-Electrode Multi-Frequency Bioelectrical Impedance Analysis (BIA) Device Against Dual-Energy X-ray Absorptiometry (DEXA) for Body Composition Assessment in Indian Adults": Data collection Form: 6Data collection form.xlsx

### Sheet: Sheet1
Participant Data Collection Form
Date
Study ID
Participant ID
Trial #
First Name
Last Name
Initials
Date of Birth (e.g. Sep 25, 1990)
Age (years)
Sex (Male/Female/Other - mention)
Contact Email
Contact Number
Emergency Contact Name
Emergency Contact Number
Height
Weight
Physically Active or Not? (Describe weekly activity hours)
Medical History (cardiac, respiratory or other)
Current Medications
Allergies
DEXA fat %
BIA fat %
DEXA fat mass (kg)
BIA fat mass (kg)
DEXA lean mass (kg)
BIA lean mass (kg)
Data Collector's Name
