## Supplementary material for "Cross-Sectional Validation of an 8-Electrode Multi-Frequency Bioelectrical Impedance Analysis (BIA) Device Against Dual-Energy X-ray Absorptiometry (DEXA) for Body Composition Assessment in Indian Adults": Raw Data Version2

### Sheet: Sheet1
Participant ID	Age	Sex	Height (cm)	Weight (kg)	BMI	BIA fat %	DEXA fat %	BIA fat mass (kg)	DEXA fat mass (kg)	BIA lean mass (kg)	DEXA lean mass (kg)
P001	26-30	Male	174	72	23.73	18.3333	14.8	13.2	10.238	58.7667	59.077
P002	31-35	Male	176	80.93	26.1	27.6333	29.3	22.3733	22.693	58.5333	54.748
P003	51-55	Male	174	75.87	25	22.8333	22.4	17.31	16.452	58.5333	57.143
P004	31-35	Male	182	78.04	23.5	17.5667	19.2	13.7	14.572	64.3333	61.376
P005	36-40	Female	153	60.4	25.8	36.7	41.3	22.1667	23.909	38.2333	33.922
P006	31-35	Male	175	76.7	25	9.76667	8	7.4667	6.003	69.2333	69.318
P007	41-45	Female	159	60.4	23.8	31.8667	29.7	19.2667	17.267	41.1333	40.936
P008	36-40	Male	162	71.4	27.2	18.5667	13.1	13.2667	9.287	58.1333	61.475
P009	56-60	Female	155	62.47	25.97	39.3667	40.3	24.6	24.062	37.8667	35.7
P010	21-25	Male	166	72.5	26.3	36.3333	40.1	26.3667	28.021	46.1333	41.858
P011	41-45	Male	180	76.9	23.7	24	18.4	18.4667	13.569	58.4333	60.024
P012	21-25	Female	165	71.83	26.33	45.9667	51.6	33.0333	35.543	38.8	33.301
P013	26-30	Male	164	69.53	25.8	31.6333	31.3	22.0333	20.917	47.5	45.946
P014	41-45	Female	158	52.13	20.83	27.0667	23.9	14.1333	12.014	38	38.305
P015	26-30	Male	170	74.07	25.6	28.3	29.7	20.9667	21.365	53.1	50.558
P016	41-45	Male	162	81.07	30.87	33.2333	37.3	26.9333	29.353	54.1333	49.39
P017	41-45	Male	166	71.93	26.03	20.8667	18.2	15	12.807	56.9333	57.744
P018	41-45	Female	160	58.17	22.67	30.9	29.3	18	16.651	40.1667	40.213
P019	26-30	Female	156	49.03	20.1	32.7	36.2	16.0667	16.879	32.9667	29.744
P020	46-50	Male	179	83	25.9	19.7	24.8	16.3667	19.95	66.6333	60.373
P021	41-45	Male	169	70.03	24.5	27.7	30.3	19.4333	20.436	50.6333	47.062
P022	41-45	Female	170	78.27	27	35	40.2	27.4	30.482	50.8667	45.345
P023	41-45	Male	176	59.6	19.2	19.4667	20.3	11.6333	11.658	47.9667	45.724
P024	41-45	Female	161	64.7	24.9	37.4	39.2	24.2	24.401	40.5	37.875
P025	36-40	Male	168	68.8	24.33	26.3333	32.3	18.1667	21.486	50.6667	45.111
P026	36-40	Female	154	48.5	20.4	21.7333	17.4	10.5667	8.116	38	38.602
P027	36-40	Female	157	57.57	24.2	44.4667	47.5	25.6333	26.1	31.9333	28.879
P028	26-30	Male	176	62.5	20.13	17.6	15.6	11.0333	9.464	51.4667	51.349
P029	31-35	Male	173	55	18.3	12.9667	13.9	7.1667	7.453	47.8333	46.134
P030	36-40	Female	156	60.73	24.9	39.5667	44.7	24.0333	25.945	36.7	32.148
P031	36-40	Female	158	78.13	31.23	45.2	52.2	35.3	39.333	42.8333	35.974
P032	41-45	Male	175	94.5	30.8	31.9	37.8	30.1333	34.761	64.3667	57.151
P033	31-35	Female	159	87.8	34.7	52.3333	56.3	45.9667	47.813	41.8333	37.153
P034	21-25	Male	163	57.9	21.7	27.4	31.3	15.8667	17.642	42.0333	38.717
P035	61-65	Male	172	73.9	24.9	29.3	35.5	21.6333	25.181	52.2667	45.655
P036	56-60	Female	162	97	36.9	52.1	59	50.5333	54.997	46.4667	38.29
P037	36-40	Female	150	82.2	36.5	49.1667	52.2	40.4333	41.654	41.7667	38.118
P038	26-30	Male	174	59.53	19.6	9.06667	9.5	5.4333	5.505	54.1	52.658
P039	26-30	Female	158	68.63	27.43	41.8667	43.9	28.7667	28.935	39.8667	36.963
P040	36-40	Female	147	60.9	28.1	40.1667	44.4	24.4667	26.306	36.4333	33.006
P041	41-45	Male	160	87.1	34	39.3333	42.4	34.2333	35.808	52.8667	48.612
P042	31-35	Female	150	68.93	30.6	42.6667	44.7	29.4333	29.735	39.5	36.815
P043	36-40	Male	168	63.63	22.5	22.8667	25.5	14.6	15.646	49.0333	45.764
P044	36-40	Female	164	61.43	22.8	35.7667	38.2	22	22.611	39.4333	36.513
P045	36-40	Female	167	68.77	24.6	21.6333	22.5	14.8667	14.986	53.9	51.586
P046	31-35	Female	176	86.37	27.8	41.7	50.8	36.0333	42.182	50.3333	40.87
P047	26-30	Male	172	70.73	23.83	20.2	25.7	14.3333	17.513	56.4333	50.658
P048	41-45	Female	151	59.33	25.97	33.9	32.6	20.1333	18.627	39.2	38.456
P049	41-45	Male	161	66.9	25.8	26.4667	25.5	17.7333	16.451	49.0333	47.977
P050	41-45	Male	181	99	30.2	33.8333	35.4	33.5	33.86	65.5	61.755
P051	26-30	Female	163	61.17	22.97	33.7667	38.6	20.6667	22.553	40.5	35.833
P052	41-45	Female	155	58.3	24.2	19.7333	19.1	11.5333	10.804	46.7667	45.867
P053	46-50	Male	178	93.33	29.4	33.5	43.8	31.2667	39.384	62.0667	50.593
P054	41-45	Male	178	72.8	22.9	20.6	19.7	15	13.956	57.8	56.863
P055	31-35	Male	168	63.53	22.43	19.5	19.8	12.4	12.31	51.1333	49.749
P056	41-45	Female	169	60.77	21.2	26.3333	30.5	16	17.828	44.7667	40.61
P057	31-35	Male	178	68.93	21.7	16.9	11.9	11.6667	7.938	57.2667	58.575
P058	36-40	Male	171	77	26.3	28.5667	35.7	22.0333	26.563	54.9667	47.84
